# Benchmarking Mendelian Randomization methods for causal inference using genome-wide association study summary statistics

**DOI:** 10.1101/2024.01.03.24300765

**Authors:** Xianghong Hu, Mingxuan Cai, Jiashun Xiao, Xiaomeng Wan, Zhiwei Wang, Hongyu Zhao, Can Yang

## Abstract

Mendelian Randomization (MR), which utilizes genetic variants as instrumental variables (IVs), has gained popularity as a method for causal inference between phenotypes using genetic data. While efforts have been made to relax IV assumptions and develop new methods for causal inference in the presence of invalid IVs due to confounding, the reliability of MR methods in real-world applications remains uncertain. To bridge this gap, we conducted a benchmark study evaluating 15 MR methods using real-world genetic datasets. Our study focused on three crucial aspects: type I error control in the presence of various confounding scenarios (e.g., population stratification, pleiotropy, and assortative mating), the accuracy of causal effect estimates, replicability and power. By comprehensively evaluating the performance of compared methods over one thousand pairs of exposure-outcome traits, our study not only provides valuable insights into the performance and limitations of the compared methods but also offers practical guidance for researchers to choose appropriate MR methods for causal inference.
