## Supplemental Table 1-5 for "Benchmarking Mendelian Randomization methods for causal inference using genome-wide association study summary statistics"

### Sheet: STable 1
Gwas sources for 226 exposure traits								Gwas sources for five outcome traits
ID	Filename	Trait	Year	File	N			ID	Filename	Trait	Year	File	N
3484	1428_1	Spread type: Butter/spreadable butter	2017	http://atlas.ctglab.nl/ukb2_sumstats/1428_1_logistic.EUR.sumstats.MACfilt.txt.gz	344582			3495	1747_1	Hair colour (natural, before greying): Blonde	2017	http://atlas.ctglab.nl/ukb2_sumstats/1747_1_logistic.EUR.sumstats.MACfilt.txt.gz	385603
3485	1448_1	Bread type: White	2017	http://atlas.ctglab.nl/ukb2_sumstats/1448_1_logistic.EUR.sumstats.MACfilt.txt.gz	372617			3497	1747_3	Hair colour (natural, before greying): Light brown	2017	http://atlas.ctglab.nl/ukb2_sumstats/1747_3_logistic.EUR.sumstats.MACfilt.txt.gz	385603
3487	1448_3	Bread type: Wholemeal or wholegrain	2017	http://atlas.ctglab.nl/ukb2_sumstats/1448_3_logistic.EUR.sumstats.MACfilt.txt.gz	372617			3498	1747_4	Hair colour (natural, before greying): Dark brown	2017	http://atlas.ctglab.nl/ukb2_sumstats/1747_4_logistic.EUR.sumstats.MACfilt.txt.gz	385603
3491	1468_4	Cereal type: Muesli	2017	http://atlas.ctglab.nl/ukb2_sumstats/1468_4_logistic.EUR.sumstats.MACfilt.txt.gz	319477			3499	1747_5	Hair colour (natural, before greying): Black	2017	http://atlas.ctglab.nl/ukb2_sumstats/1747_5_logistic.EUR.sumstats.MACfilt.txt.gz	385603
3494	1508_3	Coffee type: Ground coffee (include espresso, filter etc)	2017	http://atlas.ctglab.nl/ukb2_sumstats/1508_3_logistic.EUR.sumstats.MACfilt.txt.gz	303811			3274	f.1727.0.0	Ease of skin tanning	2017	http://atlas.ctglab.nl/ukb2_sumstats/f.1727.0.0_res.EUR.sumstats.MACfilt.txt.gz	378364
3597	20002_1065	Non-cancer illness code, self-reported: hypertension	2017	http://atlas.ctglab.nl/ukb2_sumstats/20002_1065_logistic.EUR.sumstats.MACfilt.txt.gz	289307
3598	20002_1074	Non-cancer illness code, self-reported: angina	2017	http://atlas.ctglab.nl/ukb2_sumstats/20002_1074_logistic.EUR.sumstats.MACfilt.txt.gz	289307
3599	20002_1111	Non-cancer illness code, self-reported: asthma	2017	http://atlas.ctglab.nl/ukb2_sumstats/20002_1111_logistic.EUR.sumstats.MACfilt.txt.gz	289307
3601	20002_1220	Non-cancer illness code, self-reported: diabetes	2017	http://atlas.ctglab.nl/ukb2_sumstats/20002_1220_logistic.EUR.sumstats.MACfilt.txt.gz	289307
3602	20002_1226	Non-cancer illness code, self-reported: hypothyroidism/myxoedema	2017	http://atlas.ctglab.nl/ukb2_sumstats/20002_1226_logistic.EUR.sumstats.MACfilt.txt.gz	289307			More detailed information on those trait can be found in https://atlas.ctglab.nl/. Watanabe, K. et al. A global overview of pleiotropy and genetic architecture in complex traits. Nat. Genet. 51, 1339-1348 (2019). PMID: 31427789
3603	20002_1265	Non-cancer illness code, self-reported: migraine	2017	http://atlas.ctglab.nl/ukb2_sumstats/20002_1265_logistic.EUR.sumstats.MACfilt.txt.gz	289307
3605	20002_1387	Non-cancer illness code, self-reported: hayfever/allergic rhinitis	2017	http://atlas.ctglab.nl/ukb2_sumstats/20002_1387_logistic.EUR.sumstats.MACfilt.txt.gz	289307
3608	20002_1473	Non-cancer illness code, self-reported: high cholesterol	2017	http://atlas.ctglab.nl/ukb2_sumstats/20002_1473_logistic.EUR.sumstats.MACfilt.txt.gz	289307
3613	20003_1140861958	Treatment/medication code: simvastatin	2017	http://atlas.ctglab.nl/ukb2_sumstats/20003_1140861958_logistic.EUR.sumstats.MACfilt.txt.gz	280443
3614	20003_1140861998	Treatment/medication code: ventolin 100micrograms inhaler	2017	http://atlas.ctglab.nl/ukb2_sumstats/20003_1140861998_logistic.EUR.sumstats.MACfilt.txt.gz	280443
3620	20003_1140879802	Treatment/medication code: amlodipine	2017	http://atlas.ctglab.nl/ukb2_sumstats/20003_1140879802_logistic.EUR.sumstats.MACfilt.txt.gz	280443
3621	20003_1140884600	Treatment/medication code: metformin	2017	http://atlas.ctglab.nl/ukb2_sumstats/20003_1140884600_logistic.EUR.sumstats.MACfilt.txt.gz	280443
3623	20003_1141146234	Treatment/medication code: atorvastatin	2017	http://atlas.ctglab.nl/ukb2_sumstats/20003_1141146234_logistic.EUR.sumstats.MACfilt.txt.gz	280443
3625	20003_1141191044	Treatment/medication code: levothyroxine sodium	2017	http://atlas.ctglab.nl/ukb2_sumstats/20003_1141191044_logistic.EUR.sumstats.MACfilt.txt.gz	280443
3626	20003_1141194794	Treatment/medication code: bendroflumethiazide	2017	http://atlas.ctglab.nl/ukb2_sumstats/20003_1141194794_logistic.EUR.sumstats.MACfilt.txt.gz	280443
3628	20107_1	Illnesses of father: Heart disease	2017	http://atlas.ctglab.nl/ukb2_sumstats/20107_1_logistic.EUR.sumstats.MACfilt.txt.gz	355137
3633	20107_8	Illnesses of father: High blood pressure	2017	http://atlas.ctglab.nl/ukb2_sumstats/20107_8_logistic.EUR.sumstats.MACfilt.txt.gz	355137
3634	20107_9	Illnesses of father: Diabetes	2017	http://atlas.ctglab.nl/ukb2_sumstats/20107_9_logistic.EUR.sumstats.MACfilt.txt.gz	355137
3644	20110_8	Illnesses of mother: High blood pressure	2017	http://atlas.ctglab.nl/ukb2_sumstats/20110_8_logistic.EUR.sumstats.MACfilt.txt.gz	367939
3645	20110_9	Illnesses of mother: Diabetes	2017	http://atlas.ctglab.nl/ukb2_sumstats/20110_9_logistic.EUR.sumstats.MACfilt.txt.gz	367939
3651	20111_8	Illnesses of siblings: High blood pressure	2017	http://atlas.ctglab.nl/ukb2_sumstats/20111_8_logistic.EUR.sumstats.MACfilt.txt.gz	309116
3652	20111_9	Illnesses of siblings: Diabetes	2017	http://atlas.ctglab.nl/ukb2_sumstats/20111_9_logistic.EUR.sumstats.MACfilt.txt.gz	309116
3654	20116_0	Smoking status: Never	2017	http://atlas.ctglab.nl/ukb2_sumstats/20116_0_logistic.EUR.sumstats.MACfilt.txt.gz	384964
3500	2395_1	Male-specific factors - Hair/balding pattern: Pattern 1	2017	http://atlas.ctglab.nl/ukb2_sumstats/2395_1_logistic.EUR.sumstats.MACfilt.txt.gz	176380
3501	2395_2	Male-specific factors - Hair/balding pattern: Pattern 2	2017	http://atlas.ctglab.nl/ukb2_sumstats/2395_2_logistic.EUR.sumstats.MACfilt.txt.gz	176380
3502	2395_3	Male-specific factors - Hair/balding pattern: Pattern 3	2017	http://atlas.ctglab.nl/ukb2_sumstats/2395_3_logistic.EUR.sumstats.MACfilt.txt.gz	176380
3503	2395_4	Male-specific factors - Hair/balding pattern: Pattern 4	2017	http://atlas.ctglab.nl/ukb2_sumstats/2395_4_logistic.EUR.sumstats.MACfilt.txt.gz	176380
3658	40006_C44	Cancer register - Type of cancer: ICD10: C44 Other and unspecified malignant neoplasm of skin	2017	http://atlas.ctglab.nl/ukb2_sumstats/40006_C44_logistic.EUR.sumstats.MACfilt.txt.gz	54696
3659	40006_C50	Cancer register - Type of cancer: ICD10: C50 Malignant neoplasm of breast	2017	http://atlas.ctglab.nl/ukb2_sumstats/40006_C50_logistic.EUR.sumstats.MACfilt.txt.gz	54778
3660	40011_8090	Cancer register - Histology of cancer tumour: Basal cell carcinoma, NOS	2017	http://atlas.ctglab.nl/ukb2_sumstats/40011_8090_logistic.EUR.sumstats.MACfilt.txt.gz	60692
3661	40011_8140	Cancer register - Histology of cancer tumour: Adenocarcinoma, NOS	2017	http://atlas.ctglab.nl/ukb2_sumstats/40011_8140_logistic.EUR.sumstats.MACfilt.txt.gz	60655
3665	41202_C44	Diagnoses - main ICD10: C44 Other and unspecified malignant neoplasm of skin	2017	http://atlas.ctglab.nl/ukb2_sumstats/41202_C44_logistic.EUR.sumstats.MACfilt.txt.gz	300791
3666	41202_D12	Diagnoses - main ICD10: D12 Benign neoplasm of colon, rectum, anus and anal canal	2017	http://atlas.ctglab.nl/ukb2_sumstats/41202_D12_logistic.EUR.sumstats.MACfilt.txt.gz	300791
3667	41202_H26	Diagnoses - main ICD10: H26 Other cataract	2017	http://atlas.ctglab.nl/ukb2_sumstats/41202_H26_logistic.EUR.sumstats.MACfilt.txt.gz	300791
3668	41202_I25	Diagnoses - main ICD10: I25 Chronic ischemic heart disease	2017	http://atlas.ctglab.nl/ukb2_sumstats/41202_I25_logistic.EUR.sumstats.MACfilt.txt.gz	300791
3671	41202_K40	Diagnoses - main ICD10: K40 Inguinal hernia	2017	http://atlas.ctglab.nl/ukb2_sumstats/41202_K40_logistic.EUR.sumstats.MACfilt.txt.gz	300791
3673	41202_K57	Diagnoses - main ICD10: K57 Diverticular disease of intestine	2017	http://atlas.ctglab.nl/ukb2_sumstats/41202_K57_logistic.EUR.sumstats.MACfilt.txt.gz	300791
3675	41202_K80	Diagnoses - main ICD10: K80 Cholelithiasis	2017	http://atlas.ctglab.nl/ukb2_sumstats/41202_K80_logistic.EUR.sumstats.MACfilt.txt.gz	300791
3676	41202_M16	Diagnoses - main ICD10: M16 Osteoarthritis of hip	2017	http://atlas.ctglab.nl/ukb2_sumstats/41202_M16_logistic.EUR.sumstats.MACfilt.txt.gz	300791
3685	41204_E03	Diagnoses - secondary ICD10: E03 Other hypothyroidism	2017	http://atlas.ctglab.nl/ukb2_sumstats/41204_E03_logistic.EUR.sumstats.MACfilt.txt.gz	244890
3686	41204_E11	Diagnoses - secondary ICD10: E11 Type 2 diabetes mellitus	2017	http://atlas.ctglab.nl/ukb2_sumstats/41204_E11_logistic.EUR.sumstats.MACfilt.txt.gz	244890
3688	41204_E78	Diagnoses - secondary ICD10: E78 Disorders of lipoprotein metabolism and other lipidemias	2017	http://atlas.ctglab.nl/ukb2_sumstats/41204_E78_logistic.EUR.sumstats.MACfilt.txt.gz	244890
3691	41204_I10	Diagnoses - secondary ICD10: I10 Essential (primary) hypertension	2017	http://atlas.ctglab.nl/ukb2_sumstats/41204_I10_logistic.EUR.sumstats.MACfilt.txt.gz	244890
3692	41204_I20	Diagnoses - secondary ICD10: I20 Angina pectoris	2017	http://atlas.ctglab.nl/ukb2_sumstats/41204_I20_logistic.EUR.sumstats.MACfilt.txt.gz	244890
3693	41204_I25	Diagnoses - secondary ICD10: I25 Chronic ischemic heart disease	2017	http://atlas.ctglab.nl/ukb2_sumstats/41204_I25_logistic.EUR.sumstats.MACfilt.txt.gz	244890
3694	41204_I48	Diagnoses - secondary ICD10: I48 Atrial fibrillation and flutter	2017	http://atlas.ctglab.nl/ukb2_sumstats/41204_I48_logistic.EUR.sumstats.MACfilt.txt.gz	244890
3695	41204_J45	Diagnoses - secondary ICD10: J45 Asthma	2017	http://atlas.ctglab.nl/ukb2_sumstats/41204_J45_logistic.EUR.sumstats.MACfilt.txt.gz	244890
3699	41204_K57	Diagnoses - secondary ICD10: K57 Diverticular disease of intestine	2017	http://atlas.ctglab.nl/ukb2_sumstats/41204_K57_logistic.EUR.sumstats.MACfilt.txt.gz	244890
3709	41204_Z82	Diagnoses - secondary ICD10: Z82 Fam hx of certain disabil & chr dis (leading to disablement) Family history of certain disabilities and chronic diseases (leading to disablement)	2017	http://atlas.ctglab.nl/ukb2_sumstats/41204_Z82_logistic.EUR.sumstats.MACfilt.txt.gz	244890
3716	41204_Z95	Diagnoses - secondary ICD10: Z95 Presence of cardiac and vascular implants and grafts	2017	http://atlas.ctglab.nl/ukb2_sumstats/41204_Z95_logistic.EUR.sumstats.MACfilt.txt.gz	244890
3530	6144_4	Never eat eggs, dairy, wheat, sugar: Sugar or foods/drinks containing sugar	2017	http://atlas.ctglab.nl/ukb2_sumstats/6144_4_logistic.EUR.sumstats.MACfilt.txt.gz	384986
3531	6144_5	Never eat eggs, dairy, wheat, sugar: I eat all of the above	2017	http://atlas.ctglab.nl/ukb2_sumstats/6144_5_logistic.EUR.sumstats.MACfilt.txt.gz	384986
3539	6147_1	Reason for glasses/contact lenses: For short-sightedness, i.e. only or mainly for distance viewing such as driving, cinema etc (called 'myopia')	2017	http://atlas.ctglab.nl/ukb2_sumstats/6147_1_logistic.EUR.sumstats.MACfilt.txt.gz	78647
3544	6149_1	Mouth/teeth dental problems: Mouth ulcers	2017	http://atlas.ctglab.nl/ukb2_sumstats/6149_1_logistic.EUR.sumstats.MACfilt.txt.gz	385026
3549	6149_6	Mouth/teeth dental problems: Dentures	2017	http://atlas.ctglab.nl/ukb2_sumstats/6149_6_logistic.EUR.sumstats.MACfilt.txt.gz	385026
3550	6150_2	Vascular/heart problems diagnosed by doctor: Angina	2017	http://atlas.ctglab.nl/ukb2_sumstats/6150_2_logistic.EUR.sumstats.MACfilt.txt.gz	385699
3551	6150_4	Vascular/heart problems diagnosed by doctor: High blood pressure	2017	http://atlas.ctglab.nl/ukb2_sumstats/6150_4_logistic.EUR.sumstats.MACfilt.txt.gz	385699
3552	6152_8	Blood clot, DVT, bronchitis, emphysema, asthma, rhinitis, eczema, allergy diagnosed by doctor: Asthma	2017	http://atlas.ctglab.nl/ukb2_sumstats/6152_8_logistic.EUR.sumstats.MACfilt.txt.gz	385822
3553	6152_9	Blood clot, DVT, bronchitis, emphysema, asthma, rhinitis, eczema, allergy diagnosed by doctor: Hayfever, allergic rhinitis or eczema	2017	http://atlas.ctglab.nl/ukb2_sumstats/6152_9_logistic.EUR.sumstats.MACfilt.txt.gz	385822
3554	6153_1	Medication for cholesterol, blood pressure, diabetes, or take exogenous hormones: Cholesterol lowering medication	2017	http://atlas.ctglab.nl/ukb2_sumstats/6153_1_logistic.EUR.sumstats.MACfilt.txt.gz	207533
3555	6153_2	Medication for cholesterol, blood pressure, diabetes, or take exogenous hormones: Blood pressure medication	2017	http://atlas.ctglab.nl/ukb2_sumstats/6153_2_logistic.EUR.sumstats.MACfilt.txt.gz	207533
3557	6154_1	Medication for pain relief, constipation, heartburn: Aspirin	2017	http://atlas.ctglab.nl/ukb2_sumstats/6154_1_logistic.EUR.sumstats.MACfilt.txt.gz	382089
3559	6154_3	Medication for pain relief, constipation, heartburn: Paracetamol	2017	http://atlas.ctglab.nl/ukb2_sumstats/6154_3_logistic.EUR.sumstats.MACfilt.txt.gz	382089
3570	6159_1	Pain type(s) experienced in last month: Headache	2017	http://atlas.ctglab.nl/ukb2_sumstats/6159_1_logistic.EUR.sumstats.MACfilt.txt.gz	385698
3572	6159_4	Pain type(s) experienced in last month: Back pain	2017	http://atlas.ctglab.nl/ukb2_sumstats/6159_4_logistic.EUR.sumstats.MACfilt.txt.gz	385698
3575	6159_7	Pain type(s) experienced in last month: Knee pain	2017	http://atlas.ctglab.nl/ukb2_sumstats/6159_7_logistic.EUR.sumstats.MACfilt.txt.gz	385698
3577	6160_2	Social support - Leisure/social activities: Pub or social club	2017	http://atlas.ctglab.nl/ukb2_sumstats/6160_2_logistic.EUR.sumstats.MACfilt.txt.gz	385280
3578	6160_3	Social support - Leisure/social activities: Religious group	2017	http://atlas.ctglab.nl/ukb2_sumstats/6160_3_logistic.EUR.sumstats.MACfilt.txt.gz	385280
3582	6162_2	Types of transport used (excluding work): Walk	2017	http://atlas.ctglab.nl/ukb2_sumstats/6162_2_logistic.EUR.sumstats.MACfilt.txt.gz	384551
3586	6164_2	Types of physical activity in last 4 weeks: Other exercises (eg: swimming, cycling, keep fit, bowling)	2017	http://atlas.ctglab.nl/ukb2_sumstats/6164_2_logistic.EUR.sumstats.MACfilt.txt.gz	384450
3590	6177_1	Medication for cholesterol, blood pressure or diabetes: Cholesterol lowering medication	2017	http://atlas.ctglab.nl/ukb2_sumstats/6177_1_logistic.EUR.sumstats.MACfilt.txt.gz	176050
3591	6177_2	Medication for cholesterol, blood pressure or diabetes: Blood pressure medication	2017	http://atlas.ctglab.nl/ukb2_sumstats/6177_2_logistic.EUR.sumstats.MACfilt.txt.gz	176050
3188	f.102.0.0	Pulse rate (automated reading)	2017	http://atlas.ctglab.nl/ukb2_sumstats/f.102.0.0_res.EUR.sumstats.MACfilt.txt.gz	361411
3216	f.1031.0.0	Frequency of friend/family visits	2017	http://atlas.ctglab.nl/ukb2_sumstats/f.1031.0.0_res.EUR.sumstats.MACfilt.txt.gz	383941
3217	f.1050.0.0	Time spend outdoors in summer	2017	http://atlas.ctglab.nl/ukb2_sumstats/f.1050.0.0_res.EUR.sumstats.MACfilt.txt.gz	350364
3218	f.1060.0.0	Time spent outdoors in winter	2017	http://atlas.ctglab.nl/ukb2_sumstats/f.1060.0.0_res.EUR.sumstats.MACfilt.txt.gz	304316
3219	f.1070.0.0	Time spent watching television (TV)	2017	http://atlas.ctglab.nl/ukb2_sumstats/f.1070.0.0_res.EUR.sumstats.MACfilt.txt.gz	365236
3220	f.1080.0.0	Time spent using computer	2017	http://atlas.ctglab.nl/ukb2_sumstats/f.1080.0.0_res.EUR.sumstats.MACfilt.txt.gz	300974
3222	f.1100.0.0	Drive faster than motorway speed limit	2017	http://atlas.ctglab.nl/ukb2_sumstats/f.1100.0.0_res.EUR.sumstats.MACfilt.txt.gz	349848
3223	f.1110.0.0	Length of mobile phone use	2017	http://atlas.ctglab.nl/ukb2_sumstats/f.1110.0.0_res.EUR.sumstats.MACfilt.txt.gz	381616
3224	f.1120.0.0	Weekly usage of mobile phone in last 3 months	2017	http://atlas.ctglab.nl/ukb2_sumstats/f.1120.0.0_res.EUR.sumstats.MACfilt.txt.gz	322862
3228	f.1160.0.0	Sleep duration	2017	http://atlas.ctglab.nl/ukb2_sumstats/f.1160.0.0_res.EUR.sumstats.MACfilt.txt.gz	384225
3229	f.1170.0.0	Getting up in morning	2017	http://atlas.ctglab.nl/ukb2_sumstats/f.1170.0.0_res.EUR.sumstats.MACfilt.txt.gz	385494
3230	f.1180.0.0	Morning/evening person (chronotype)	2017	http://atlas.ctglab.nl/ukb2_sumstats/f.1180.0.0_res.EUR.sumstats.MACfilt.txt.gz	345148
3231	f.1190.0.0	Nap during day	2017	http://atlas.ctglab.nl/ukb2_sumstats/f.1190.0.0_res.EUR.sumstats.MACfilt.txt.gz	386124
3232	f.1200.0.0	Sleeplessness / insomnia	2017	http://atlas.ctglab.nl/ukb2_sumstats/f.1200.0.0_res.EUR.sumstats.MACfilt.txt.gz	386078
3233	f.1210.0.0	Snoring	2017	http://atlas.ctglab.nl/ukb2_sumstats/f.1210.0.0_logistic.EUR.sumstats.MACfilt.txt.gz	359498
3234	f.1220.0.0	Daytime dozing / sleeping (narcolepsy)	2017	http://atlas.ctglab.nl/ukb2_sumstats/f.1220.0.0_res.EUR.sumstats.MACfilt.txt.gz	384879
3235	f.1239.0.0	Current tobacco smoking	2017	http://atlas.ctglab.nl/ukb2_sumstats/f.1239.0.0_res.EUR.sumstats.MACfilt.txt.gz	386150
3236	f.1249.0.0	Past tobacco smoking	2017	http://atlas.ctglab.nl/ukb2_sumstats/f.1249.0.0_res.EUR.sumstats.MACfilt.txt.gz	355594
3240	f.1289.0.0	Cooked vegetable intake	2017	http://atlas.ctglab.nl/ukb2_sumstats/f.1289.0.0_res.EUR.sumstats.MACfilt.txt.gz	374858
3241	f.1299.0.0	Salad / raw vegetable intake	2017	http://atlas.ctglab.nl/ukb2_sumstats/f.1299.0.0_res.EUR.sumstats.MACfilt.txt.gz	363780
3242	f.1309.0.0	Fresh fruit intake	2017	http://atlas.ctglab.nl/ukb2_sumstats/f.1309.0.0_res.EUR.sumstats.MACfilt.txt.gz	372901
3244	f.1329.0.0	Oily fish intake	2017	http://atlas.ctglab.nl/ukb2_sumstats/f.1329.0.0_res.EUR.sumstats.MACfilt.txt.gz	384554
3245	f.1339.0.0	Non-oily fish intake	2017	http://atlas.ctglab.nl/ukb2_sumstats/f.1339.0.0_res.EUR.sumstats.MACfilt.txt.gz	384907
3246	f.1349.0.0	Processed meat intake	2017	http://atlas.ctglab.nl/ukb2_sumstats/f.1349.0.0_res.EUR.sumstats.MACfilt.txt.gz	385801
3190	f.135.0.0	Number of self-reported non-cancer illnesses	2017	http://atlas.ctglab.nl/ukb2_sumstats/f.135.0.0_res.EUR.sumstats.MACfilt.txt.gz	386581
3247	f.1359.0.0	Poultry intake	2017	http://atlas.ctglab.nl/ukb2_sumstats/f.1359.0.0_res.EUR.sumstats.MACfilt.txt.gz	385728
3191	f.137.0.0	Number of treatments/medications taken	2017	http://atlas.ctglab.nl/ukb2_sumstats/f.137.0.0_res.EUR.sumstats.MACfilt.txt.gz	386581
3249	f.1379.0.0	Lamb/mutton intake	2017	http://atlas.ctglab.nl/ukb2_sumstats/f.1379.0.0_res.EUR.sumstats.MACfilt.txt.gz	384188
3250	f.1389.0.0	Pork intake	2017	http://atlas.ctglab.nl/ukb2_sumstats/f.1389.0.0_res.EUR.sumstats.MACfilt.txt.gz	384328
3251	f.1408.0.0	Cheese intake	2017	http://atlas.ctglab.nl/ukb2_sumstats/f.1408.0.0_res.EUR.sumstats.MACfilt.txt.gz	377082
3252	f.1438.0.0	Bread intake	2017	http://atlas.ctglab.nl/ukb2_sumstats/f.1438.0.0_res.EUR.sumstats.MACfilt.txt.gz	377627
3253	f.1458.0.0	Cereal intake	2017	http://atlas.ctglab.nl/ukb2_sumstats/f.1458.0.0_res.EUR.sumstats.MACfilt.txt.gz	368775
3254	f.1478.0.0	Salt added to food	2017	http://atlas.ctglab.nl/ukb2_sumstats/f.1478.0.0_res.EUR.sumstats.MACfilt.txt.gz	386322
3255	f.1488.0.0	Tea intake	2017	http://atlas.ctglab.nl/ukb2_sumstats/f.1488.0.0_res.EUR.sumstats.MACfilt.txt.gz	373481
3256	f.1498.0.0	Coffee intake	2017	http://atlas.ctglab.nl/ukb2_sumstats/f.1498.0.0_res.EUR.sumstats.MACfilt.txt.gz	358093
3257	f.1518.0.0	Hot drink temperature	2017	http://atlas.ctglab.nl/ukb2_sumstats/f.1518.0.0_res.EUR.sumstats.MACfilt.txt.gz	382329
3258	f.1528.0.0	Water intake	2017	http://atlas.ctglab.nl/ukb2_sumstats/f.1528.0.0_res.EUR.sumstats.MACfilt.txt.gz	357000
3259	f.1538.0.0	Major dietary changes in the last 5 years	2017	http://atlas.ctglab.nl/ukb2_sumstats/f.1538.0.0_logistic.EUR.sumstats.MACfilt.txt.gz	385587
3260	f.1548.0.0	Variation in diet	2017	http://atlas.ctglab.nl/ukb2_sumstats/f.1548.0.0_res.EUR.sumstats.MACfilt.txt.gz	384869
3261	f.1558.0.0	Alcohol intake frequency	2017	http://atlas.ctglab.nl/ukb2_sumstats/f.1558.0.0_res.EUR.sumstats.MACfilt.txt.gz	386082
3263	f.1578.0.0	Average weekly champagne plus white wine intake	2017	http://atlas.ctglab.nl/ukb2_sumstats/f.1578.0.0_res.EUR.sumstats.MACfilt.txt.gz	273869
3264	f.1588.0.0	Average weekly beer plus cider intake	2017	http://atlas.ctglab.nl/ukb2_sumstats/f.1588.0.0_res.EUR.sumstats.MACfilt.txt.gz	274556
3267	f.1618.0.0	Alcohol usually taken with meals	2017	http://atlas.ctglab.nl/ukb2_sumstats/f.1618.0.0_logistic.EUR.sumstats.MACfilt.txt.gz	197613
3268	f.1628.0.0	Alcohol intake versus 10 years previously	2017	http://atlas.ctglab.nl/ukb2_sumstats/f.1628.0.0_res.EUR.sumstats.MACfilt.txt.gz	357907
3270	f.1687.0.0	Comparative body size at age 10	2017	http://atlas.ctglab.nl/ukb2_sumstats/f.1687.0.0_res.EUR.sumstats.MACfilt.txt.gz	379749
3271	f.1697.0.0	Comparative height size at age 10	2017	http://atlas.ctglab.nl/ukb2_sumstats/f.1697.0.0_res.EUR.sumstats.MACfilt.txt.gz	380167
3276	f.1757.0.0	Facial ageing	2017	http://atlas.ctglab.nl/ukb2_sumstats/f.1757.0.0_res.EUR.sumstats.MACfilt.txt.gz	354097
3277	f.1787.0.0	Maternal smoking around birth	2017	http://atlas.ctglab.nl/ukb2_sumstats/f.1787.0.0_logistic.EUR.sumstats.MACfilt.txt.gz	331862
3282	f.1873.0.0	Number of full brothers	2017	http://atlas.ctglab.nl/ukb2_sumstats/f.1873.0.0_res.EUR.sumstats.MACfilt.txt.gz	380062
3283	f.1883.0.0	Number of full sisters	2017	http://atlas.ctglab.nl/ukb2_sumstats/f.1883.0.0_res.EUR.sumstats.MACfilt.txt.gz	380122
3284	f.1920.0.0	Mood swings	2017	http://atlas.ctglab.nl/ukb2_sumstats/f.1920.0.0_logistic.EUR.sumstats.MACfilt.txt.gz	377179
3285	f.1930.0.0	Miserableness	2017	http://atlas.ctglab.nl/ukb2_sumstats/f.1930.0.0_logistic.EUR.sumstats.MACfilt.txt.gz	379907
3286	f.1940.0.0	Irritability	2017	http://atlas.ctglab.nl/ukb2_sumstats/f.1940.0.0_logistic.EUR.sumstats.MACfilt.txt.gz	369232
3287	f.1950.0.0	Sensitivity / hurt feelings	2017	http://atlas.ctglab.nl/ukb2_sumstats/f.1950.0.0_logistic.EUR.sumstats.MACfilt.txt.gz	375272
3288	f.1960.0.0	Fed-up feelings	2017	http://atlas.ctglab.nl/ukb2_sumstats/f.1960.0.0_logistic.EUR.sumstats.MACfilt.txt.gz	378357
3289	f.1970.0.0	Nervous feelings	2017	http://atlas.ctglab.nl/ukb2_sumstats/f.1970.0.0_logistic.EUR.sumstats.MACfilt.txt.gz	376368
3290	f.1980.0.0	Worrier / anxious feelings	2017	http://atlas.ctglab.nl/ukb2_sumstats/f.1980.0.0_logistic.EUR.sumstats.MACfilt.txt.gz	376411
3291	f.1990.0.0	Tense / 'highly strung'	2017	http://atlas.ctglab.nl/ukb2_sumstats/f.1990.0.0_logistic.EUR.sumstats.MACfilt.txt.gz	374129
3292	f.2000.0.0	Worry too long after embarrassment	2017	http://atlas.ctglab.nl/ukb2_sumstats/f.2000.0.0_logistic.EUR.sumstats.MACfilt.txt.gz	370660
3410	f.20008.0.0	Interpolated Year when non-cancer illness first diagnosed	2017	http://atlas.ctglab.nl/ukb2_sumstats/f.20008.0.0_res.EUR.sumstats.MACfilt.txt.gz	277734
3411	f.20009.0.0	Interpolated Age of participant when non-cancer illness first diagnosed	2017	http://atlas.ctglab.nl/ukb2_sumstats/f.20009.0.0_res.EUR.sumstats.MACfilt.txt.gz	277734
3412	f.20015.0.0	Sitting height	2017	http://atlas.ctglab.nl/ukb2_sumstats/f.20015.0.0_res.EUR.sumstats.MACfilt.txt.gz	385393
3413	f.20016.0.0	Fluid intelligence score	2017	http://atlas.ctglab.nl/ukb2_sumstats/f.20016.0.0_res.EUR.sumstats.MACfilt.txt.gz	125935
3414	f.20022.0.0	Birth weight	2017	http://atlas.ctglab.nl/ukb2_sumstats/f.20022.0.0_res.EUR.sumstats.MACfilt.txt.gz	219088
3415	f.20023.0.0	Reaction time test - Mean time to correctly identify matches	2017	http://atlas.ctglab.nl/ukb2_sumstats/f.20023.0.0_res.EUR.sumstats.MACfilt.txt.gz	383748
3293	f.2010.0.0	Suffer from 'nerves'	2017	http://atlas.ctglab.nl/ukb2_sumstats/f.2010.0.0_logistic.EUR.sumstats.MACfilt.txt.gz	372273
3417	f.20127.0.0	Neuroticism score	2017	http://atlas.ctglab.nl/ukb2_sumstats/f.20127.0.0_res.EUR.sumstats.MACfilt.txt.gz	312740
3418	f.20128.0.0	Fluid intelligence test - Number of fluid intelligence questions attempted within time limit	2017	http://atlas.ctglab.nl/ukb2_sumstats/f.20128.0.0_res.EUR.sumstats.MACfilt.txt.gz	125935
3423	f.20157.0.0	Trail making test - Duration to complete alphanumeric path (trail #2)	2017	http://atlas.ctglab.nl/ukb2_sumstats/f.20157.0.0_res.EUR.sumstats.MACfilt.txt.gz	84259
3425	f.20160.0.0	Ever smoked	2017	http://atlas.ctglab.nl/ukb2_sumstats/f.20160.0.0_logistic.EUR.sumstats.MACfilt.txt.gz	385013
3431	f.20191.0.0	Fluid intelligence test - Fluid intelligence score	2017	http://atlas.ctglab.nl/ukb2_sumstats/f.20191.0.0_res.EUR.sumstats.MACfilt.txt.gz	99739
3295	f.2030.0.0	Guilty feelings	2017	http://atlas.ctglab.nl/ukb2_sumstats/f.2030.0.0_logistic.EUR.sumstats.MACfilt.txt.gz	376361
3296	f.2040.0.0	Risk taking	2017	http://atlas.ctglab.nl/ukb2_sumstats/f.2040.0.0_logistic.EUR.sumstats.MACfilt.txt.gz	372651
3725	f.20414.0.0	Frequency of drinking alcohol	2017	http://atlas.ctglab.nl/ukb2_sumstats/f.20414.0.0_res.EUR.sumstats.MACfilt.txt.gz	126656
3300	f.2080.0.0	Frequency of tiredness / lethargy in last 2 weeks	2017	http://atlas.ctglab.nl/ukb2_sumstats/f.2080.0.0_res.EUR.sumstats.MACfilt.txt.gz	375053
3301	f.2090.0.0	Seen doctor (GP) for nerves, anxiety, tension or depression	2017	http://atlas.ctglab.nl/ukb2_sumstats/f.2090.0.0_logistic.EUR.sumstats.MACfilt.txt.gz	383771
3435	f.21001.0.0	Body mass index	2017	http://atlas.ctglab.nl/ukb2_sumstats/f.21001.0.0_res.EUR.sumstats.MACfilt.txt.gz	385336
3436	f.21002.0.0	Weight	2017	http://atlas.ctglab.nl/ukb2_sumstats/f.21002.0.0_res.EUR.sumstats.MACfilt.txt.gz	385473
3303	f.2110.0.0	Able to confide	2017	http://atlas.ctglab.nl/ukb2_sumstats/f.2110.0.0_res.EUR.sumstats.MACfilt.txt.gz	374820
3304	f.2139.0.0	Age first had sexual intercourse	2017	http://atlas.ctglab.nl/ukb2_sumstats/f.2139.0.0_res.EUR.sumstats.MACfilt.txt.gz	339614
3307	f.2178.0.0	Overall health rating	2017	http://atlas.ctglab.nl/ukb2_sumstats/f.2178.0.0_res.EUR.sumstats.MACfilt.txt.gz	384850
3308	f.2188.0.0	Long-standing illness, disability or infirmity	2017	http://atlas.ctglab.nl/ukb2_sumstats/f.2188.0.0_logistic.EUR.sumstats.MACfilt.txt.gz	377498
3437	f.22126.0.0	Doctor diagnosed hayfever or allergic rhinitis	2017	http://atlas.ctglab.nl/ukb2_sumstats/f.22126.0.0_logistic.EUR.sumstats.MACfilt.txt.gz	97640
3438	f.22127.0.0	Doctor diagnosed asthma	2017	http://atlas.ctglab.nl/ukb2_sumstats/f.22127.0.0_logistic.EUR.sumstats.MACfilt.txt.gz	97640
3310	f.2217.0.0	Age started wearing glasses or contact lenses	2017	http://atlas.ctglab.nl/ukb2_sumstats/f.2217.0.0_res.EUR.sumstats.MACfilt.txt.gz	332074
3312	f.2237.0.0	Electronic device use - Plays computer games	2017	http://atlas.ctglab.nl/ukb2_sumstats/f.2237.0.0_res.EUR.sumstats.MACfilt.txt.gz	386152
3313	f.2247.0.0	Hearing difficulty/problems	2017	http://atlas.ctglab.nl/ukb2_sumstats/f.2247.0.0_logistic.EUR.sumstats.MACfilt.txt.gz	370713
3314	f.2257.0.0	Hearing difficulty/problems with background noise	2017	http://atlas.ctglab.nl/ukb2_sumstats/f.2257.0.0_logistic.EUR.sumstats.MACfilt.txt.gz	378722
3440	f.23098.0.0	Impedance measures - Weight	2017	http://atlas.ctglab.nl/ukb2_sumstats/f.23098.0.0_res.EUR.sumstats.MACfilt.txt.gz	379840
3441	f.23099.0.0	Impedance measures - Body fat percentage	2017	http://atlas.ctglab.nl/ukb2_sumstats/f.23099.0.0_res.EUR.sumstats.MACfilt.txt.gz	379615
3442	f.23100.0.0	Impedance measures - Whole body fat mass	2017	http://atlas.ctglab.nl/ukb2_sumstats/f.23100.0.0_res.EUR.sumstats.MACfilt.txt.gz	379203
3443	f.23101.0.0	Impedance measures - Whole body fat-free mass	2017	http://atlas.ctglab.nl/ukb2_sumstats/f.23101.0.0_res.EUR.sumstats.MACfilt.txt.gz	379804
3444	f.23102.0.0	Impedance measures - Whole body water mass	2017	http://atlas.ctglab.nl/ukb2_sumstats/f.23102.0.0_res.EUR.sumstats.MACfilt.txt.gz	379835
3445	f.23104.0.0	Impedance measures - Body mass index (BMI)	2017	http://atlas.ctglab.nl/ukb2_sumstats/f.23104.0.0_res.EUR.sumstats.MACfilt.txt.gz	379831
3446	f.23105.0.0	Impedance measures - Basal metabolic rate	2017	http://atlas.ctglab.nl/ukb2_sumstats/f.23105.0.0_res.EUR.sumstats.MACfilt.txt.gz	379821
3447	f.23106.0.0	Impedance measures - Impedance of whole body	2017	http://atlas.ctglab.nl/ukb2_sumstats/f.23106.0.0_res.EUR.sumstats.MACfilt.txt.gz	379792
3448	f.23107.0.0	Impedance measures - Impedance of leg (right)	2017	http://atlas.ctglab.nl/ukb2_sumstats/f.23107.0.0_res.EUR.sumstats.MACfilt.txt.gz	379813
3449	f.23108.0.0	Impedance measures - Impedance of leg (left)	2017	http://atlas.ctglab.nl/ukb2_sumstats/f.23108.0.0_res.EUR.sumstats.MACfilt.txt.gz	379807
3450	f.23109.0.0	Impedance measures - Impedance of arm (right)	2017	http://atlas.ctglab.nl/ukb2_sumstats/f.23109.0.0_res.EUR.sumstats.MACfilt.txt.gz	379786
3451	f.23110.0.0	Impedance measures - Impedance of arm (left)	2017	http://atlas.ctglab.nl/ukb2_sumstats/f.23110.0.0_res.EUR.sumstats.MACfilt.txt.gz	379803
3452	f.23111.0.0	Impedance measures - Leg fat percentage (right)	2017	http://atlas.ctglab.nl/ukb2_sumstats/f.23111.0.0_res.EUR.sumstats.MACfilt.txt.gz	379806
3453	f.23112.0.0	Impedance measures - Leg fat mass (right)	2017	http://atlas.ctglab.nl/ukb2_sumstats/f.23112.0.0_res.EUR.sumstats.MACfilt.txt.gz	379802
3454	f.23113.0.0	Impedance measures - Leg fat-free mass (right)	2017	http://atlas.ctglab.nl/ukb2_sumstats/f.23113.0.0_res.EUR.sumstats.MACfilt.txt.gz	379793
3455	f.23114.0.0	Impedance measures - Leg predicted mass (right)	2017	http://atlas.ctglab.nl/ukb2_sumstats/f.23114.0.0_res.EUR.sumstats.MACfilt.txt.gz	379793
3456	f.23115.0.0	Impedance measures - Leg fat percentage (left)	2017	http://atlas.ctglab.nl/ukb2_sumstats/f.23115.0.0_res.EUR.sumstats.MACfilt.txt.gz	379786
3457	f.23116.0.0	Impedance measures - Leg fat mass (left)	2017	http://atlas.ctglab.nl/ukb2_sumstats/f.23116.0.0_res.EUR.sumstats.MACfilt.txt.gz	379783
3458	f.23117.0.0	Impedance measures - Leg fat-free mass (left)	2017	http://atlas.ctglab.nl/ukb2_sumstats/f.23117.0.0_res.EUR.sumstats.MACfilt.txt.gz	379766
3459	f.23118.0.0	Impedance measures - Leg predicted mass (left)	2017	http://atlas.ctglab.nl/ukb2_sumstats/f.23118.0.0_res.EUR.sumstats.MACfilt.txt.gz	379761
3460	f.23119.0.0	Impedance measures - Arm fat percentage (right)	2017	http://atlas.ctglab.nl/ukb2_sumstats/f.23119.0.0_res.EUR.sumstats.MACfilt.txt.gz	379752
3461	f.23120.0.0	Impedance measures - Arm fat mass (right)	2017	http://atlas.ctglab.nl/ukb2_sumstats/f.23120.0.0_res.EUR.sumstats.MACfilt.txt.gz	379725
3462	f.23121.0.0	Impedance measures - Arm fat-free mass (right)	2017	http://atlas.ctglab.nl/ukb2_sumstats/f.23121.0.0_res.EUR.sumstats.MACfilt.txt.gz	379723
3463	f.23122.0.0	Impedance measures - Arm predicted mass (right)	2017	http://atlas.ctglab.nl/ukb2_sumstats/f.23122.0.0_res.EUR.sumstats.MACfilt.txt.gz	379716
3464	f.23123.0.0	Impedance measures - Arm fat percentage (left)	2017	http://atlas.ctglab.nl/ukb2_sumstats/f.23123.0.0_res.EUR.sumstats.MACfilt.txt.gz	379699
3465	f.23124.0.0	Impedance measures - Arm fat mass (left)	2017	http://atlas.ctglab.nl/ukb2_sumstats/f.23124.0.0_res.EUR.sumstats.MACfilt.txt.gz	379663
3466	f.23125.0.0	Impedance measures - Arm fat-free mass (left)	2017	http://atlas.ctglab.nl/ukb2_sumstats/f.23125.0.0_res.EUR.sumstats.MACfilt.txt.gz	379653
3467	f.23126.0.0	Impedance measures - Arm predicted mass (left)	2017	http://atlas.ctglab.nl/ukb2_sumstats/f.23126.0.0_res.EUR.sumstats.MACfilt.txt.gz	379638
3468	f.23127.0.0	Impedance measures - Trunk fat percentage	2017	http://atlas.ctglab.nl/ukb2_sumstats/f.23127.0.0_res.EUR.sumstats.MACfilt.txt.gz	379600
3469	f.23128.0.0	Impedance measures - Trunk fat mass	2017	http://atlas.ctglab.nl/ukb2_sumstats/f.23128.0.0_res.EUR.sumstats.MACfilt.txt.gz	379578
3470	f.23129.0.0	Impedance measures - Trunk fat-free mass	2017	http://atlas.ctglab.nl/ukb2_sumstats/f.23129.0.0_res.EUR.sumstats.MACfilt.txt.gz	379507
3471	f.23130.0.0	Impedance measures - Trunk predicted mass	2017	http://atlas.ctglab.nl/ukb2_sumstats/f.23130.0.0_res.EUR.sumstats.MACfilt.txt.gz	379469
3319	f.2316.0.0	Wheeze or whistling in the chest in last year	2017	http://atlas.ctglab.nl/ukb2_sumstats/f.2316.0.0_logistic.EUR.sumstats.MACfilt.txt.gz	379150
3324	f.2375.0.0	Relative age of first facial hair (male)	2017	http://atlas.ctglab.nl/ukb2_sumstats/f.2375.0.0_res.EUR.sumstats.MACfilt.txt.gz	171805
3325	f.2385.0.0	Relative age voice broke (male)	2017	http://atlas.ctglab.nl/ukb2_sumstats/f.2385.0.0_res.EUR.sumstats.MACfilt.txt.gz	164394
3328	f.2443.0.0	Diabetes (diagnosed by doctor)	2017	http://atlas.ctglab.nl/ukb2_sumstats/f.2443.0.0_logistic.EUR.sumstats.MACfilt.txt.gz	385420
3330	f.2463.0.0	Fractured/broken bones in last 5 years	2017	http://atlas.ctglab.nl/ukb2_sumstats/f.2463.0.0_logistic.EUR.sumstats.MACfilt.txt.gz	384446
3332	f.2492.0.0	Taking other prescription medications	2017	http://atlas.ctglab.nl/ukb2_sumstats/f.2492.0.0_logistic.EUR.sumstats.MACfilt.txt.gz	385236
3339	f.2714.0.0	Age when periods started (menarche) (female)	2017	http://atlas.ctglab.nl/ukb2_sumstats/f.2714.0.0_res.EUR.sumstats.MACfilt.txt.gz	202636
3340	f.2724.0.0	Had menopause (female)	2017	http://atlas.ctglab.nl/ukb2_sumstats/f.2724.0.0_logistic.EUR.sumstats.MACfilt.txt.gz	175519
3341	f.2734.0.0	Number of live births (female)	2017	http://atlas.ctglab.nl/ukb2_sumstats/f.2734.0.0_res.EUR.sumstats.MACfilt.txt.gz	208434
3342	f.2744.0.0	Birth weight of first child (female)	2017	http://atlas.ctglab.nl/ukb2_sumstats/f.2744.0.0_res.EUR.sumstats.MACfilt.txt.gz	165872
3343	f.2754.0.0	Age at first live birth (female)	2017	http://atlas.ctglab.nl/ukb2_sumstats/f.2754.0.0_res.EUR.sumstats.MACfilt.txt.gz	141051
3349	f.2814.0.0	Ever used hormone-replacement therapy (HRT) (female)	2017	http://atlas.ctglab.nl/ukb2_sumstats/f.2814.0.0_logistic.EUR.sumstats.MACfilt.txt.gz	208012
3350	f.2834.0.0	Bilateral oophorectomy (both ovaries removed) (female)	2017	http://atlas.ctglab.nl/ukb2_sumstats/f.2834.0.0_logistic.EUR.sumstats.MACfilt.txt.gz	205791
3366	f.3581.0.0	Age at menopause (last menstrual period) (female)	2017	http://atlas.ctglab.nl/ukb2_sumstats/f.3581.0.0_res.EUR.sumstats.MACfilt.txt.gz	119160
3372	f.3761.0.0	Age hay fever, rhinitis or eczema diagnosed	2017	http://atlas.ctglab.nl/ukb2_sumstats/f.3761.0.0_res.EUR.sumstats.MACfilt.txt.gz	77452
3379	f.4079.0.0	Diastolic blood pressure (automated reading)	2017	http://atlas.ctglab.nl/ukb2_sumstats/f.4079.0.0_res.EUR.sumstats.MACfilt.txt.gz	361411
3380	f.4080.0.0	Systolic blood pressure (automated reading)	2017	http://atlas.ctglab.nl/ukb2_sumstats/f.4080.0.0_res.EUR.sumstats.MACfilt.txt.gz	361402
3185	f.48.0.0	Waist circumference	2017	http://atlas.ctglab.nl/ukb2_sumstats/f.48.0.0_res.EUR.sumstats.MACfilt.txt.gz	385932
3186	f.49.0.0	Hip circumference	2017	http://atlas.ctglab.nl/ukb2_sumstats/f.49.0.0_res.EUR.sumstats.MACfilt.txt.gz	385887
3187	f.50.0.0	Standing height	2017	http://atlas.ctglab.nl/ukb2_sumstats/f.50.0.0_res.EUR.sumstats.MACfilt.txt.gz	385748
3409	f.6138.0.0	Education - Qualifications	2017	http://atlas.ctglab.nl/ukb2_sumstats/f.6138.0.0_res.EUR.sumstats.MACfilt.txt.gz	318526
3195	f.738.0.0	Average total household income before tax	2017	http://atlas.ctglab.nl/ukb2_sumstats/f.738.0.0_res.EUR.sumstats.MACfilt.txt.gz	332594
3200	f.806.0.0	Job involves mainly walking or standing	2017	http://atlas.ctglab.nl/ukb2_sumstats/f.806.0.0_res.EUR.sumstats.MACfilt.txt.gz	220728
3201	f.816.0.0	Job involves heavy manual or physical work	2017	http://atlas.ctglab.nl/ukb2_sumstats/f.816.0.0_res.EUR.sumstats.MACfilt.txt.gz	220789
3203	f.845.0.0	Age completed full time education	2017	http://atlas.ctglab.nl/ukb2_sumstats/f.845.0.0_res.EUR.sumstats.MACfilt.txt.gz	253580
3204	f.864.0.0	Number of days/week walked 10+ minutes	2017	http://atlas.ctglab.nl/ukb2_sumstats/f.864.0.0_res.EUR.sumstats.MACfilt.txt.gz	379927
3208	f.904.0.0	Number of days/week of vigorous physical activity 10+ minutes	2017	http://atlas.ctglab.nl/ukb2_sumstats/f.904.0.0_res.EUR.sumstats.MACfilt.txt.gz	368164
3210	f.924.0.0	Usual walking pace	2017	http://atlas.ctglab.nl/ukb2_sumstats/f.924.0.0_res.EUR.sumstats.MACfilt.txt.gz	384081
3211	f.943.0.0	Frequency of stair climbing in last 4 weeks	2017	http://atlas.ctglab.nl/ukb2_sumstats/f.943.0.0_res.EUR.sumstats.MACfilt.txt.gz	382731

### Sheet: STable 2
Gwas sources for 11 exposure traits
Trait	Sample size	Year	PMID (citation)	Website	Target file
Coffee consumption	105037	2022	35653391	http://ftp.ebi.ac.uk/pub/databases/gwas/summary_statistics/GCST90096001-GCST90097000/GCST90096894/GCST90096894_buildGRCh37.tsv.gz
Instant coffee consumption	180764	2022	35653391	http://ftp.ebi.ac.uk/pub/databases/gwas/summary_statistics/GCST90096001-GCST90097000/GCST90096914/GCST90096914_buildGRCh37.tsv.gz
Ground coffee consumption	72276	2022	35653391	http://ftp.ebi.ac.uk/pub/databases/gwas/summary_statistics/GCST90096001-GCST90097000/GCST90096913/GCST90096913_buildGRCh37.tsv.gz
Automobile speeding propensity	404291	2019	30643258	https://thessgac.com	AUTOMOBILE_SPEEDING_PROPENSITY_GWAS.txt
Risk	975353	2019	30643258	https://thessgac.com	RISK_GWAS_MA_UKB+replication.txt
Self-rated health	359681	2018	http://www.nealelab.is/uk-biobank/	https://broad-ukb-sumstats-us-east-1.s3.amazonaws.com/round2/additive-tsvs/2178.gwas.imputed_v3.both_sexes.tsv.bgz -O 2178.gwas.imputed_v3.both_sexes.tsv.bgz
Longevity	36745	2012	31413261	https://www.longevitygenomics.org/downloads	The three GWAS summary datasets have been re-organized by Timmers et,al. (2020) ( PMID: 32678081). We used this re-organized summary statistics in our study.(https://datashare.ed.ac.uk/bitstream/handle/10283/3599/timmers2020_healthspan_lifespan_longevity.tsv.gz?sequence=2&isAllowed=y)
Lifespan	1012240	2019	30642433	https://doi.org/10.7488/ds/2463
Health span	300477	2018	30729179	https://doi.org/10.5281/zenodo.1302861
Perceive age	423992	2020	32339537	https://data.bris.ac.uk/data/dataset/21crwsnj4xwjm2g4qi8chathha	perceived_age_summary_results.txt
Frailty Index	164610	2021	34431594	https://doi.org/10.6084/m9.figshare.9204998.v3	Atkins_2020_Frailty_Index_GWAS_UKB_Europeans_60_to_70_years.txt.gz
Gwas sources for seven outcome traits
Trait	Sample size	Year	PMID (citation)	Website
Childhood aggression	18988	2015	26087016	https://assets.vu.nl/fdcfbfb4-ea5f-0080-b339-861bb5cb584d/2c7e7d91-c95b-4617-8211-6e7fa1990bab/EAGLE_aggression_METAL_RESULTS.zip
Childhood BMI	39620	2020	33045005	http://ftp.ebi.ac.uk/pub/databases/gwas/summary_statistics/GCST90002001-GCST90003000/GCST90002409/GCST90002409_buildGRCh37.tsv.gz
Childhood intelligence	17989	2014	23358156	http://ftp.ebi.ac.uk/pub/databases/gwas/summary_statistics/GCST001001-GCST002000/GCST001837/CHIC_Summary_Benyamin2014%202.txt
Fetal birth weight	298142	2019	31043758	http://egg-consortium.org/BW5/Fetal_BW_European_meta.NG2019.txt.gz
Maternal birth weight	210267	2019	31043758	http://egg-consortium.org/BW5/Maternal_BW_European_meta.NG2019.txt.gz
Pubertal growth (A single height measurement at age 10 in girls and 12 in boys)	13, 960	2013	23449627	http://egg-consortium.org/Pubertal_Growth/Pubertal_growth_10F_12M_combined.txt.gz
Comparative body size at age 10	379749	2019	31427789	https://atlas.ctglab.nl/ukb2_sumstats/f.1687.0.0_res.EUR.sumstats.MACfilt.txt.gz

### Sheet: STable3
GWAS ID	Trait	Sample size	Type	Download Link
ieu-b-4816	Body mass index	99998	Population estimate	https://gwas.mrcieu.ac.uk/files/ieu-b-4816/ieu-b-4816.vcf.gz
ieu-b-4814	Height	99997	Population estimate	https://gwas.mrcieu.ac.uk/files/ieu-b-4814/ieu-b-4814.vcf.gz
ieu-b-4858	Ever smoked	99996	Population estimate	https://gwas.mrcieu.ac.uk/files/ieu-b-4858/ieu-b-4858.vcf.gz
ieu-b-4836	Years of schooling	99970	Population estimate	https://gwas.mrcieu.ac.uk/files/ieu-b-4836/ieu-b-4836.vcf.gz
ieu-b-4818	Systolic blood pressure	97656	Population estimate	https://gwas.mrcieu.ac.uk/files/ieu-b-4818/ieu-b-4818.vcf.gz
ieu-b-4830	Waist-hip ratio	85978	Population estimate	https://gwas.mrcieu.ac.uk/files/ieu-b-4830/ieu-b-4830.vcf.gz
ieu-b-4834	Alcohol consumption	83626	Population estimate	https://gwas.mrcieu.ac.uk/files/ieu-b-4834/ieu-b-4834.vcf.gz
ieu-b-4848	Neuroticism	79004	Population estimate	https://gwas.mrcieu.ac.uk/files/ieu-b-4848/ieu-b-4848.vcf.gz
ieu-b-4850	Triglycerides	78700	Population estimate	https://gwas.mrcieu.ac.uk/files/ieu-b-4850/ieu-b-4850.vcf.gz
ieu-b-4860	Physical activity	78007	Population estimate	https://gwas.mrcieu.ac.uk/files/ieu-b-4860/ieu-b-4860.vcf.gz
ieu-b-4844	HDL cholesterol	77409	Population estimate	https://gwas.mrcieu.ac.uk/files/ieu-b-4844/ieu-b-4844.vcf.gz
ieu-b-4832	Estimated glomerular filtration rate	76511	Population estimate	https://gwas.mrcieu.ac.uk/files/ieu-b-4832/ieu-b-4832.vcf.gz
ieu-b-4846	LDL cholesterol	70814	Population estimate	https://gwas.mrcieu.ac.uk/files/ieu-b-4846/ieu-b-4846.vcf.gz
ieu-b-4852	Wellbeing	63392	Population estimate	https://gwas.mrcieu.ac.uk/files/ieu-b-4852/ieu-b-4852.vcf.gz
ieu-b-4828	Number of children ever born measurement	60430	Population estimate	https://gwas.mrcieu.ac.uk/files/ieu-b-4828/ieu-b-4828.vcf.gz
ieu-b-4856	FEV1/FVC	51396	Population estimate	https://gwas.mrcieu.ac.uk/files/ieu-b-4856/ieu-b-4856.vcf.gz
ieu-b-4840	Depressive symptoms	47517	Population estimate	https://gwas.mrcieu.ac.uk/files/ieu-b-4840/ieu-b-4840.vcf.gz
ieu-b-4842	HbA1c	45734	Population estimate	https://gwas.mrcieu.ac.uk/files/ieu-b-4842/ieu-b-4842.vcf.gz
ieu-b-4854	Forced expiratory volume in 1-second	44671	Population estimate	https://gwas.mrcieu.ac.uk/files/ieu-b-4854/ieu-b-4854.vcf.gz
ieu-b-4820	Age at first birth	32696	Population estimate	https://gwas.mrcieu.ac.uk/files/ieu-b-4820/ieu-b-4820.vcf.gz
ieu-b-4822	Age at menarche	29346	Population estimate	https://gwas.mrcieu.ac.uk/files/ieu-b-4822/ieu-b-4822.vcf.gz
ieu-b-4826	Cigarettes smoked per day	24784	Population estimate	https://gwas.mrcieu.ac.uk/files/ieu-b-4826/ieu-b-4826.vcf.gz
ieu-b-4838	Cognitive function	22593	Population estimate	https://gwas.mrcieu.ac.uk/files/ieu-b-4838/ieu-b-4838.vcf.gz
ieu-b-4824	Age at menopause	11859	Population estimate	https://gwas.mrcieu.ac.uk/files/ieu-b-4824/ieu-b-4824.vcf.gz
ieu-b-4813	Height	75030	Sibling estimate	https://gwas.mrcieu.ac.uk/files/ieu-b-4813/ieu-b-4813.vcf.gz
ieu-b-4835	Years of schooling	54986	Sibling estimate	https://gwas.mrcieu.ac.uk/files/ieu-b-4835/ieu-b-4835.vcf.gz
ieu-b-4815	Body mass index	51852	Sibling estimate	https://gwas.mrcieu.ac.uk/files/ieu-b-4815/ieu-b-4815.vcf.gz
ieu-b-4857	Ever smoked	44052	Sibling estimate	https://gwas.mrcieu.ac.uk/files/ieu-b-4857/ieu-b-4857.vcf.gz
ieu-b-4817	Systolic blood pressure	38434	Sibling estimate	https://gwas.mrcieu.ac.uk/files/ieu-b-4817/ieu-b-4817.vcf.gz
ieu-b-4843	HDL cholesterol	37120	Sibling estimate	https://gwas.mrcieu.ac.uk/files/ieu-b-4843/ieu-b-4843.vcf.gz
ieu-b-4829	Waist-hip ratio	31740	Sibling estimate	https://gwas.mrcieu.ac.uk/files/ieu-b-4829/ieu-b-4829.vcf.gz
ieu-b-4831	Estimated glomerular filtration rate	31287	Sibling estimate	https://gwas.mrcieu.ac.uk/files/ieu-b-4831/ieu-b-4831.vcf.gz
ieu-b-4849	Triglycerides	30515	Sibling estimate	https://gwas.mrcieu.ac.uk/files/ieu-b-4849/ieu-b-4849.vcf.gz
ieu-b-4833	Alcohol consumption	29540	Sibling estimate	https://gwas.mrcieu.ac.uk/files/ieu-b-4833/ieu-b-4833.vcf.gz
ieu-b-4845	LDL cholesterol	29212	Sibling estimate	https://gwas.mrcieu.ac.uk/files/ieu-b-4845/ieu-b-4845.vcf.gz
ieu-b-4847	Neuroticism	28130	Sibling estimate	https://gwas.mrcieu.ac.uk/files/ieu-b-4847/ieu-b-4847.vcf.gz
ieu-b-4859	Physical activity	24264	Sibling estimate	https://gwas.mrcieu.ac.uk/files/ieu-b-4859/ieu-b-4859.vcf.gz
ieu-b-4851	Wellbeing	22656	Sibling estimate	https://gwas.mrcieu.ac.uk/files/ieu-b-4851/ieu-b-4851.vcf.gz
ieu-b-4827	Number of children ever born measurement	20095	Sibling estimate	https://gwas.mrcieu.ac.uk/files/ieu-b-4827/ieu-b-4827.vcf.gz
ieu-b-4841	HbA1c	17724	Sibling estimate	https://gwas.mrcieu.ac.uk/files/ieu-b-4841/ieu-b-4841.vcf.gz
ieu-b-4839	Depressive symptoms	16782	Sibling estimate	https://gwas.mrcieu.ac.uk/files/ieu-b-4839/ieu-b-4839.vcf.gz
ieu-b-4855	FEV1/FVC	15946	Sibling estimate	https://gwas.mrcieu.ac.uk/files/ieu-b-4855/ieu-b-4855.vcf.gz
ieu-b-4853	Forced expiratory volume in 1-second	14444	Sibling estimate	https://gwas.mrcieu.ac.uk/files/ieu-b-4853/ieu-b-4853.vcf.gz
ieu-b-4819	Age at first birth	9999	Sibling estimate	https://gwas.mrcieu.ac.uk/files/ieu-b-4819/ieu-b-4819.vcf.gz
ieu-b-4837	Cognitive function	9997	Sibling estimate	https://gwas.mrcieu.ac.uk/files/ieu-b-4837/ieu-b-4837.vcf.gz
ieu-b-4821	Age at menarche	9653	Sibling estimate	https://gwas.mrcieu.ac.uk/files/ieu-b-4821/ieu-b-4821.vcf.gz
ieu-b-4825	Cigarettes smoked per day	9000	Sibling estimate	https://gwas.mrcieu.ac.uk/files/ieu-b-4825/ieu-b-4825.vcf.gz
ieu-b-4823	Age at menopause	4476	Sibling estimate	https://gwas.mrcieu.ac.uk/files/ieu-b-4823/ieu-b-4823.vcf.gz

### Sheet: STable 4
Exposure	outcome	Exposure.sample size	Outcome.sample size
Height	Height	168225	168200
Educational attainment	Educational attainment	138227	138237
Waist circumference	Waist circumference	168300	168290
High cholesterol	High cholesterol	121916	121630
Asthma	Asthma	121445	121194
Hypertension	Hypertension	121623	121343
GWAS summary statistics for the six exposure traits and six outcome traits are obtained using Bolt-LMM based on sampels from Uk Biobank

### Sheet: STable 5
Gwas sources for LDL-C (exposure)
Trait	Sample size	Year	PMID (citation)	Website
LDL (2009)	19840	2009	19060906	http://csg.sph.umich.edu/willer/public/lipids2008/METALDL2009.zip
LDL (2010)	95454	2010	20686565	https://grasp.nhlbi.nih.gov/downloads/ResultsOctober2016/Teslovich/LDL_ONE_Eur.tbl.sorted.gz
LDL (2013)	188577	2013	24097068	http://csg.sph.umich.edu/abecasis/public/lipids2013/jointGwasMc_LDL.txt.gz
LDL (2018)	343261	2018	http://www.nealelab.is/uk-biobank/	https://broad-ukb-sumstats-us-east-1.s3.amazonaws.com/round2/additive-tsvs/30780_raw.gwas.imputed_v3.both_sexes.varorder.tsv.bgz -O 30780_raw.gwas.imputed_v3.both_sexes.varorder.tsv.bgz
LDL.1 (2022)	842660	2022	34887591	http://csg.sph.umich.edu/willer/public/glgc-lipids2021/results/ancestry_specific/without_UKB_LDL_INV_EUR_HRC_1KGP3_others_ALL.meta.singlevar.results.gz
LDL.2 (2022)	1320000	2022	34887591	http://csg.sph.umich.edu/willer/public/glgc-lipids2021/results/ancestry_specific/LDL_INV_EUR_HRC_1KGP3_others_ALL.meta.singlevar.results.gz
Gwas sources for CAD (outcome)
Trait	Consortium	Sample size	Year	PMID	Website
CAD	CARDIoGRAMplusC4D	∼185,000	2015	26343387	http://www.cardiogramplusc4d.org/media/cardiogramplusc4d-consortium/data-downloads/cad.additive.Oct2015.pub.zip
